# The gut microbiome and early-life growth in a population with high prevalence of stunting

**DOI:** 10.1101/2022.04.19.22273587

**Authors:** Ruairi C. Robertson, Thaddeus J. Edens, Lynnea Carr, Kuda Mutasa, Ceri Evans, Ethan K. Gough, Hyun Min Geum, Iman Baharmand, Sandeep K. Gill, Robert Ntozini, Laura E Smith, Bernard Chasekwa, Florence D. Majo, Naume V. Tavengwa, Batsirai Mutasa, Freddy Francis, Joice Tome, Rebecca J. Stoltzfus, Jean H. Humphrey, Andrew J. Prendergast, Amee R. Manges, the SHINE Trial Team

## Abstract

Stunting affects one-in-five children globally and is associated with greater infectious morbidity, mortality and neurodevelopmental deficits. Recent evidence suggests that the early-life gut microbiome affects child growth through immune, metabolic and endocrine pathways, and microbiome perturbations may contribute to undernutrition. We examined early-life fecal microbiome composition and function in 875 stool samples collected longitudinally in 335 children from 1-18 months of age in rural Zimbabwe, from a cluster-randomized trial of improved water, sanitation, and hygiene (WASH), and improved infant and young child feeding (IYCF). Using whole metagenome shotgun sequencing, we examined the effect of the interventions, in addition to environmental or host factors including maternal HIV infection, on the succession of the early-life gut microbiome, and employed extreme gradient boosting machines (XGBoost) to model microbiome maturation and to predict child growth. WASH and IYCF interventions had little impact on the fecal microbiome, however children who were HIV-exposed but uninfected exhibited over-diversification and over-maturity of the early-life gut microbiome in addition to reduced abundance of *Bifidobacteria* species. Taxonomic microbiome features were poorly predictive of linear and ponderal growth, however functional metagenomic features, particularly B-vitamin and nucleotide biosynthesis pathways, moderately predicted both attained linear and ponderal growth and growth velocity. We find that the succession of the gut microbiome in a population at risk of stunting is unresponsive to WASH and IYCF interventions, but is strongly associated with maternal HIV infection, which may contribute to deficits in growth. New approaches targeting the gut microbiome in early childhood may complement efforts to combat child undernutrition.

**One sentence summary:** The gut microbiome of rural Zimbabwean infants undergoes programmed maturation that is unresponsive to sanitation and nutrition interventions but is comprehensively modified by maternal HIV infection and can moderately predict linear growth.
