## Supplementary tables (S3-S5) for "The gut microbiome and early-life growth in a population with high prevalence of stunting"

### Sheet: Table S3
Multivariate regression analysis results examining associations between environmental variables and species relative abundances (qval < 0.25)
age	feature	metadata	value	coef	stderr	N	N.not.0	pval	qval
1mo	Bifidobacterium_longum	hiv_neg	1	3.73099	0.987327	131	64	0.00024676	0.06169
2mo	Parabacteroides_distasonis	delivery_mode_RR	2	7.53973	1.62172	76	13	1.68029e-05	0.00369664
2mo	Bacteroides_thetaiotaomicron	delivery_mode_RR	2	8.10838	1.95492	76	11	9.94113e-05	0.0109352
2mo	Lactobacillus_ruminis	delivery_mode_RR	2	4.81352	1.24103	76	8	0.000247576	0.0181556
2mo	Veillonella_seminalis	hiv_neg	1	2.28656	0.62326	76	17	0.000493419	0.027138
2mo	Bacteroides_vulgatus	ageat_stoolsample	ageat_stoolsample	0.801044	0.271344	76	15	0.00438679	0.193019
2mo	Veillonella_parvula	hiv_neg	1	-1.14424	0.40534	76	12	0.00630889	0.231326
3mo	Flavonifractor_plautii	hiv_neg	1	-1.03986	0.255614	180	42	7.22554e-05	0.0144511
3mo	Veillonella_seminalis	hiv_neg	1	1.17365	0.319298	180	30	0.000317184	0.0317184
3mo	Bifidobacterium_bifidum	hiv_neg	1	1.85754	0.558516	180	73	0.00107883	0.071922
3mo	Erysipelatoclostridium_ramosum	ageat_stoolsample	ageat_stoolsample	0.501379	0.164092	180	52	0.00260753	0.130376
3mo	Enterococcus_faecium	ageat_stoolsample	ageat_stoolsample	0.260287	0.0930264	180	33	0.00573243	0.191081
3mo	Klebsiella_pneumoniae	armwash	Wash	0.864682	0.304184	180	53	0.00501938	0.191081
3mo	Streptococcus_lutetiensis	ageat_stoolsample	ageat_stoolsample	0.491558	0.184828	180	30	0.00856857	0.214214
3mo	Collinsella_aerofaciens	armwash	Wash	-1.14553	0.425458	180	60	0.00779793	0.214214
6mo	Haemophilus_parainfluenzae	delivery_mode_RR	2	1.43817	0.352127	111	15	8.92576e-05	0.0312402
6mo	Haemophilus_sp_HMSC71H05	delivery_mode_RR	2	1.57641	0.487273	111	16	0.0016485	0.218968
6mo	Faecalibacterium_prausnitzii	hiv_neg	1	-1.41045	0.441589	111	26	0.00187686	0.218968
12mo	Ruminococcus_gnavus	ageat_stoolsample	ageat_stoolsample	-0.793509	0.230022	117	53	0.000835353	0.244852
12mo	Ruminococcus_bromii	ebfever_m03	Yes	-2.51034	0.737553	117	21	0.000971635	0.244852
18mo	Bifidobacterium_bifidum	hiv_neg	1	2.24307	0.550332	216	120	6.70729e-05	0.0422559
18mo	Eubacterium_rectale	studyarmcode	IYCF	-2.40253	0.673942	216	114	0.00045937	0.11005
18mo	Bacteroides_caccae	studyarmcode	WASH+IYCF	1.07696	0.305268	216	48	0.000524049	0.11005
18mo	Eubacterium_siraeum	ageat_stoolsample	ageat_stoolsample	0.252391	0.0813354	216	28	0.0022043	0.19595
18mo	Eubacterium_sp_CAG_180	delivery_mode_RR	2	1.98138	0.617188	216	37	0.00155425	0.19595
18mo	Eubacterium_ramulus	ebfever_m03	Yes	-0.61869	0.204317	216	54	0.00279929	0.19595
18mo	Eubacterium_rectale	studyarmcode	WASH	-2.15262	0.688689	216	114	0.00204945	0.19595
18mo	Eubacterium_rectale	studyarmcode	WASH+IYCF	-2.11447	0.670509	216	114	0.00187235	0.19595
18mo	Eubacterium_siraeum	studyarmcode	WASH+IYCF	-0.708857	0.231937	216	28	0.00256043	0.19595
18mo	Parabacteroides_distasonis	studyarmcode	WASH+IYCF	0.900555	0.3071	216	70	0.00377194	0.226214
18mo	Clostridium_ventriculi	studyarmcode	IYCF	1.15372	0.395453	216	51	0.00394977	0.226214
18mo	Collinsella_aerofaciens	hiv_neg	1	0.894982	0.313824	216	195	0.00482226	0.23807
18mo	Agathobaculum_butyriciproducens	studyarmcode	WASH+IYCF	-0.998021	0.350712	216	158	0.00491256	0.23807
18mo	Dorea_formicigenerans	delivery_mode_RR	2	1.48097	0.534272	216	169	0.00612094	0.248045
18mo	Bifidobacterium_breve	hiv_neg	1	1.1883	0.436164	216	98	0.00703599	0.248045
18mo	Bifidobacterium_pseudocatenulatum	hiv_neg	1	-1.27212	0.468107	216	101	0.00717747	0.248045
18mo	Lachnospira_pectinoschiza	hiv_neg	1	-0.51195	0.189377	216	41	0.00748071	0.248045
18mo	Megamonas_funiformis	studyarmcode	WASH+IYCF	0.742108	0.270496	216	35	0.00665453	0.248045
18mo	Bifidobacterium_kashiwanohense	studyarmcode	WASH	1.51022	0.556397	216	75	0.00724662	0.248045

### Sheet: Table S4
Multivariate regression analysis results examining associations between environmental variables and pathway relative abundances (qval < 0.25)
age	feature	metadata	value	coef	stderr	N	N.not.0	pval	qval
1mo	P621.PWY_nylon.6.oligomer.degradation	ebfever_m03	Yes	-2.31315	0.609826	131	48	0.000234447	0.15747
1mo	PWY.5667_CDP.diacylglycerol.biosynthesis.I	hiv_neg	1	-0.615253	0.158755	131	131	0.000174	0.15747
1mo	PWY0.1319_CDP.diacylglycerol.biosynthesis.II	hiv_neg	1	-0.610308	0.157593	131	131	0.00017578	0.15747
1mo	GALACTUROCAT.PWY_D.galacturonate.degradation.I	hiv_neg	1	-1.37323	0.386168	131	123	0.000539777	0.176621
1mo	PWY.6507_4.deoxy.L.threo.hex.4.enopyranuronate.degradation	hiv_neg	1	-1.34502	0.381311	131	124	0.000595558	0.176621
1mo	GALACT.GLUCUROCAT.PWY_superpathway.of.hexuronide.and.hexuronate.degradation	hiv_neg	1	-1.31536	0.373827	131	122	0.000613573	0.176621
1mo	GLUCUROCAT.PWY_superpathway.of..beta..D.glucuronide.and.D.glucuronate.degradation	hiv_neg	1	-1.42245	0.392522	131	122	0.000426824	0.176621
1mo	PWY.6305_putrescine.biosynthesis.IV	hiv_neg	1	-1.11809	0.323808	131	128	0.000766714	0.193116
1mo	PWY.5004_superpathway.of.L.citrulline.metabolism	ebfever_m03	Yes	-0.551051	0.161731	131	14	0.000893812	0.200115
1mo	PWY.7242_D.fructuronate.degradation	hiv_neg	1	-1.41044	0.425109	131	122	0.00120115	0.202145
1mo	PWY0.1296_purine.ribonucleosides.degradation	hiv_neg	1	-0.676362	0.207982	131	131	0.00148792	0.202145
1mo	PWY.2723_trehalose.degradation.V	hiv_neg	1	1.18385	0.370544	131	129	0.00178748	0.202145
1mo	PWY4FS.7_phosphatidylglycerol.biosynthesis.I..plastidic.	hiv_neg	1	-0.55151	0.177404	131	131	0.00234647	0.202145
1mo	PWY.3001_superpathway.of.L.isoleucine.biosynthesis.I	hiv_neg	1	0.304457	0.0986115	131	131	0.00250801	0.202145
1mo	PHOSLIPSYN.PWY_superpathway.of.phospholipid.biosynthesis.I..bacteria.	hiv_neg	1	-0.643466	0.205962	131	129	0.00223575	0.202145
1mo	PWY.4041_.gamma..glutamyl.cycle	hiv_neg	1	0.586759	0.188953	131	131	0.00237194	0.202145
1mo	NONOXIPENT.PWY_pentose.phosphate.pathway..non.oxidative.branch.	hiv_neg	1	-0.471849	0.152511	131	131	0.00245833	0.202145
1mo	GLYCOCAT.PWY_glycogen.degradation.I..bacterial.	hiv_neg	1	1.01668	0.326141	131	129	0.00228471	0.202145
1mo	PWY.6470_peptidoglycan.biosynthesis.V...beta..lactam.resistance.	hiv_neg	1	-1.46101	0.456142	131	66	0.00174197	0.202145
1mo	DAPLYSINESYN.PWY_L.lysine.biosynthesis.I	hiv_neg	1	0.656417	0.209505	131	131	0.00217352	0.202145
1mo	PWY0.1586_peptidoglycan.maturation..meso.diaminopimelate.containing.	hiv_neg	1	-0.469845	0.150809	131	131	0.00229751	0.202145
1mo	GLYCOL.GLYOXDEG.PWY_superpathway.of.glycol.metabolism.and.degradation	hiv_neg	1	-1.38421	0.442496	131	120	0.00220781	0.202145
1mo	P124.PWY_Bifidobacterium.shunt	armwash	Wash	-1.56078	0.468938	131	109	0.00116049	0.202145
1mo	THRESYN.PWY_superpathway.of.L.threonine.biosynthesis	hiv_neg	1	0.314757	0.0983321	131	131	0.0017532	0.202145
1mo	PWY4FS.8_phosphatidylglycerol.biosynthesis.II..non.plastidic.	hiv_neg	1	-0.552818	0.177675	131	131	0.0023273	0.202145
1mo	PWY.6936_seleno.amino.acid.biosynthesis	hiv_neg	1	0.324445	0.105671	131	131	0.00264498	0.204986
1mo	POLYAMSYN.PWY_superpathway.of.polyamine.biosynthesis.I	hiv_neg	1	-0.951997	0.317976	131	129	0.00334528	0.216639
1mo	PWY.5182_toluene.degradation.II..aerobic...via.4.methylcatechol.	hiv_neg	1	-1.79592	0.601705	131	65	0.00344041	0.216639
1mo	COBALSYN.PWY_adenosylcobalamin.salvage.from.cobinamide.I	hiv_neg	1	-0.887748	0.294849	131	125	0.00317677	0.216639
1mo	P562.PWY_myo.inositol.degradation.I	delivery_mode_RR	2	1.65297	0.550766	131	19	0.00327177	0.216639
1mo	PWY.6891_thiazole.biosynthesis.II..Bacillus.	hiv_neg	1	-1.18115	0.392097	131	125	0.00316179	0.216639
1mo	PWY.5180_toluene.degradation.I..aerobic...via.o.cresol.	hiv_neg	1	-1.79592	0.601705	131	65	0.00344041	0.216639
1mo	PWY.5910_superpathway.of.geranylgeranyldiphosphate.biosynthesis.I..via.mevalonate.	ebfever_m03	Yes	-1.81143	0.609904	131	87	0.0035971	0.219641
1mo	KDO.NAGLIPASYN.PWY_superpathway.of..Kdo.2.lipid.A.biosynthesis	armwash	Wash	1.26867	0.432398	131	112	0.00400966	0.233875
1mo	PWY.622_starch.biosynthesis	hiv_neg	1	1.73339	0.591664	131	88	0.00406234	0.233875
1mo	HSERMETANA.PWY_L.methionine.biosynthesis.III	hiv_neg	1	0.531346	0.182402	131	131	0.00426983	0.238992
1mo	LPSSYN.PWY_superpathway.of.lipopolysaccharide.biosynthesis	hiv_neg	1	-1.73824	0.598804	131	93	0.00440178	0.239719
1mo	PWY.5103_L.isoleucine.biosynthesis.III	hiv_neg	1	0.320034	0.110942	131	131	0.00464581	0.24635
2mo	PWY.6263_superpathway.of.menaquinol.8.biosynthesis.II	delivery_mode_RR	2	5.44393	1.15041	76	9	1.24157e-05	0.0250798
2mo	PWY.6572_chondroitin.sulfate.degradation.I..bacterial.	delivery_mode_RR	2	6.35046	1.50549	76	10	7.78712e-05	0.0786499
3mo	PWY.7371_1.4.dihydroxy.6.naphthoate.biosynthesis.II	ageat_stoolsample	ageat_stoolsample	0.733493	0.153134	180	33	3.60038e-06	0.00727277
3mo	PWY.5677_succinate.fermentation.to.butanoate	hiv_neg	1	-0.807046	0.190416	180	32	3.67609e-05	0.0371285
3mo	PWY.7288_fatty.acid..beta..oxidation..peroxisome..yeast.	hiv_neg	1	-1.17466	0.305693	180	63	0.00017137	0.0588733
3mo	PWY66.391_fatty.acid..beta..oxidation.VI..peroxisome.	hiv_neg	1	-1.1018	0.286669	180	63	0.000170814	0.0588733
3mo	PWY.6609_adenine.and.adenosine.salvage.III	ageat_stoolsample	ageat_stoolsample	0.200618	0.0517435	180	180	0.000150475	0.0588733
3mo	PWY.6545_pyrimidine.deoxyribonucleotides.de.novo.biosynthesis.III	ageat_stoolsample	ageat_stoolsample	0.589916	0.153736	180	164	0.000174871	0.0588733
3mo	PWY0.1296_purine.ribonucleosides.degradation	ageat_stoolsample	ageat_stoolsample	0.206631	0.0565853	180	180	0.000346048	0.063547
3mo	TRPSYN.PWY_L.tryptophan.biosynthesis	ageat_stoolsample	ageat_stoolsample	0.2061	0.0562014	180	180	0.00032718	0.063547
3mo	PWY.6263_superpathway.of.menaquinol.8.biosynthesis.II	ageat_stoolsample	ageat_stoolsample	0.385787	0.103254	180	31	0.000254267	0.063547
3mo	PWY.6126_superpathway.of.adenosine.nucleotides.de.novo.biosynthesis.II	ageat_stoolsample	ageat_stoolsample	0.116349	0.0310421	180	180	0.000243461	0.063547
3mo	PWY.5005_biotin.biosynthesis.II	ageat_stoolsample	ageat_stoolsample	0.650213	0.177647	180	152	0.00033561	0.063547
3mo	PWY.7229_superpathway.of.adenosine.nucleotides.de.novo.biosynthesis.I	ageat_stoolsample	ageat_stoolsample	0.0932583	0.0258501	180	180	0.000405371	0.0682375
3mo	PWY.4041_.gamma..glutamyl.cycle	ageat_stoolsample	ageat_stoolsample	-0.191963	0.0554508	180	180	0.000677673	0.1053
3mo	PWY.6859_all.trans.farnesol.biosynthesis	hiv_neg	1	-0.6226	0.181041	180	178	0.000733471	0.105829
3mo	PWY.5695_urate.biosynthesis.inosine.5.phosphate.degradation	ageat_stoolsample	ageat_stoolsample	0.12806	0.0377042	180	180	0.000849014	0.114334
3mo	X3.HYDROXYPHENYLACETATE.DEGRADATION.PWY_4.hydroxyphenylacetate.degradation	delivery_mode_RR	2	3.4878	1.05783	180	89	0.00118802	0.126442
3mo	PWY.6731_starch.degradation.III	ageat_stoolsample	ageat_stoolsample	0.635235	0.191898	180	164	0.00113682	0.126442
3mo	PWY.7219_adenosine.ribonucleotides.de.novo.biosynthesis	ageat_stoolsample	ageat_stoolsample	0.109868	0.032993	180	180	0.00106376	0.126442
3mo	PWY.6590_superpathway.of.Clostridium.acetobutylicum.acidogenic.fermentation	ageat_stoolsample	ageat_stoolsample	0.565787	0.173194	180	80	0.0013145	0.126442
3mo	CENTFERM.PWY_pyruvate.fermentation.to.butanoate	ageat_stoolsample	ageat_stoolsample	0.569277	0.174163	180	80	0.00130643	0.126442
3mo	PWY.5751_phenylethanol.biosynthesis	ageat_stoolsample	ageat_stoolsample	0.298327	0.090862	180	34	0.00124419	0.126442
3mo	PWY.6700_queuosine.biosynthesis	ageat_stoolsample	ageat_stoolsample	0.213871	0.0663397	180	180	0.00151484	0.137449
3mo	DENOVOPURINE2.PWY_superpathway.of.purine.nucleotides.de.novo.biosynthesis.II	ageat_stoolsample	ageat_stoolsample	0.110865	0.0344949	180	180	0.00156501	0.137449
3mo	PWY0.162_superpathway.of.pyrimidine.ribonucleotides.de.novo.biosynthesis	ageat_stoolsample	ageat_stoolsample	0.125449	0.0396588	180	180	0.00184688	0.149228
3mo	PWY.5464_superpathway.of.cytosolic.glycolysis..plants...pyruvate.dehydrogenase.and.TCA.cycle	ageat_stoolsample	ageat_stoolsample	0.590016	0.185837	180	126	0.001778	0.149228
3mo	PWY.841_superpathway.of.purine.nucleotides.de.novo.biosynthesis.I	ageat_stoolsample	ageat_stoolsample	0.123797	0.0393901	180	180	0.0019727	0.153264
3mo	P42.PWY_incomplete.reductive.TCA.cycle	ageat_stoolsample	ageat_stoolsample	0.432717	0.141226	180	168	0.0025381	0.183105
3mo	PWY.6385_peptidoglycan.biosynthesis.III..mycobacteria.	ageat_stoolsample	ageat_stoolsample	0.0784094	0.0255227	180	180	0.00247345	0.183105
3mo	PWY.5177_glutaryl.CoA.degradation	ageat_stoolsample	ageat_stoolsample	0.41387	0.138105	180	171	0.00313474	0.204264
3mo	PWY.7184_pyrimidine.deoxyribonucleotides.de.novo.biosynthesis.I	ageat_stoolsample	ageat_stoolsample	0.156349	0.0520028	180	180	0.00304061	0.204264
3mo	PWY.1042_glycolysis.IV..plant.cytosol.	ageat_stoolsample	ageat_stoolsample	0.12105	0.0403398	180	180	0.00309601	0.204264
3mo	PWY.7187_pyrimidine.deoxyribonucleotides.de.novo.biosynthesis.II	ageat_stoolsample	ageat_stoolsample	0.0926192	0.0311448	180	180	0.00336626	0.212495
3mo	PWY.7208_superpathway.of.pyrimidine.nucleobases.salvage	ageat_stoolsample	ageat_stoolsample	0.158197	0.053675	180	180	0.00365336	0.215182
3mo	DTDPRHAMSYN.PWY_dTDP.L.rhamnose.biosynthesis.I	ageat_stoolsample	ageat_stoolsample	0.289999	0.099228	180	180	0.00394145	0.215182
3mo	PWY.7197_pyrimidine.deoxyribonucleotide.phosphorylation	ageat_stoolsample	ageat_stoolsample	0.171164	0.0582226	180	180	0.00373836	0.215182
3mo	PWY.5178_toluene.degradation.IV..aerobic...via.catechol.	delivery_mode_RR	2	1.07259	0.366821	180	30	0.00392395	0.215182
3mo	PWY66.400_glycolysis.VI..metazoan.	ageat_stoolsample	ageat_stoolsample	0.116406	0.0395306	180	180	0.00368269	0.215182
3mo	PWY0.166_superpathway.of.pyrimidine.deoxyribonucleotides.de.novo.biosynthesis..E..coli.	ageat_stoolsample	ageat_stoolsample	0.104043	0.0362451	180	180	0.00461563	0.232642
3mo	PWY.7198_pyrimidine.deoxyribonucleotides.de.novo.biosynthesis.IV	ageat_stoolsample	ageat_stoolsample	0.174674	0.0607521	180	180	0.0045512	0.232642
3mo	PWY.6470_peptidoglycan.biosynthesis.V...beta..lactam.resistance.	ageat_stoolsample	ageat_stoolsample	0.605265	0.211329	180	91	0.00470625	0.232642
3mo	PWY.5005_biotin.biosynthesis.II	armwash	Wash	1.01636	0.355002	180	152	0.00472195	0.232642
3mo	PWY.5004_superpathway.of.L.citrulline.metabolism	ageat_stoolsample	ageat_stoolsample	0.318735	0.11209	180	46	0.00500522	0.235129
3mo	PWY.7039_phosphatidate.metabolism..as.a.signaling.molecule	ageat_stoolsample	ageat_stoolsample	0.489441	0.171802	180	57	0.00492638	0.235129
3mo	P23.PWY_reductive.TCA.cycle.I	ageat_stoolsample	ageat_stoolsample	0.361029	0.12809	180	31	0.00539301	0.242086
3mo	PWY.6125_superpathway.of.guanosine.nucleotides.de.novo.biosynthesis.II	ageat_stoolsample	ageat_stoolsample	0.124019	0.0439961	180	180	0.00538805	0.242086
3mo	PWY.7228_superpathway.of.guanosine.nucleotides.de.novo.biosynthesis.I	ageat_stoolsample	ageat_stoolsample	0.136592	0.0486179	180	180	0.00554014	0.243284
3mo	PWY.6318_L.phenylalanine.degradation.IV..mammalian..via.side.chain.	armwash	Wash	0.999952	0.357486	180	93	0.0057462	0.246964
6mo	DENITRIFICATION.PWY_nitrate.reduction.I..denitrification.	delivery_mode_RR	delivery_mode_RR	0.526531	0.111763	111	19	7.96502e-06	0.0230269

### Sheet: Table S5
Epidemiological variables in XGBoost models
varname	description
AC02	Institutional delivery
AC38	Delivery mode
age	Infant age in days
age_first_supplmnt	age at first food supplement
age_group	Age category
agestopbf	Age stopped breastfeeding
albendazole	Received albendazole - past 2 weeks
amoxicillin	Amoxicillin - past 2 weeks
antibiotic_dnk	Antibiotics - past 2 weeks (do not know)
antibiotics_2w	Antibiotics - past 2 weeks
antihelminth_2w	Anti helminths - past 2 weeks
anycompfoods_1d	Any complementary food consumption - past day
anycompfoods_7d	Any complementary food consumption - past 7 days
anycompfoods_ever	Any complementary food consumption - ever
anylatrine	Any latrine in household
apostolic	Apostolic faith
beans_1d	Beans consumption - past day
beans_7d	Beans consumption - past 7 days
beans_ever	Beans consumption - ever
benzylpenicillin	Received benzylpenicillin - past 2 weeks
birth_month	Birth month
birth_season	Birth season
birthlength	Birth length
birthweight	Birth weight
bottlefeed_1d	Fed from bottle - past day
breastfeednow	Currently breast-feeding
carbonated_1d	Carbonated drink consumption - past day
carbonated_7d	Carbonated drink consumption - past 7 days
carbonated_ever	Carbonated drink consumption - ever
cc_outcome_elig	Birth outcome
ceftriaxone	Received ceftriaxone - past 2 weeks
cheese_1d	Cheese consumption - past day
cheese_7d	Cheese consumption - past 7 days
cheese_ever	Cheese consumption - ever
cookoils_1d	Cooking oils/fats consumption - past day
cookoil_7d	Cooking oils/fats consumption - past 7 days
cookoil_ever	Cooking oils/fats consumption - ever
core_quintile_pca_mi	CORE score quantile
csi	Maternal coping strategy index
dairy_1d	Dairy consumption - past day
dairy_7d	Dairy consumption - past 7 days
dairy_ever	Dairy consumption - ever
darkgreenveg_1d	Leafy green vegetable consumption - past day
darkgreenveg_7d	Leafy green vegetable consumption - past 7 days
darkgreenveg_ever	Leafy green vegetable consumption - ever
depression	Maternal depression
dessert_1d	Sugary snack consumption - past day
dessert_7d	Sugary snack consumption - past 7 days
dessert_ever	Sugary snack consumption - ever
diarrhea_1d	Diarrhea - past day
diarrhea_2w	Diarrhea - past 2 weeks
diarrhea_bloodstool	Diarrhea with bloody stool
drink_breastfeed	Child able to drink/breastfeed
eatchickenpoop	Infant observed eating chicken faeces
eatsoil	Infant observed eating soil
ebf_init	Early initiation of breast-feeding
ebf24hr	Any other foods other than breast milk - past day
ebfever	Any other foods other than breast milk - ever
edyrs	Mom schooling
eggfishpoultry_1d	Egg, fish, poultry consumption - past day
eggfishpoultry_7d	Egg, fish, poultry consumption - past 7 days
eggfishpoultry_ever	Egg, fish, poultry consumption - ever
eggs_1d	Egg consumption - past day
eggs_7d	Egg consumption - past 7 days
eggs_ever	Egg consumption - ever
employed	Mother employed
epds	Edinburgh postnatal depression score
erythromycin	Received erythromycin - past 2 weeks
fecesobserved	Animal faeces observed in yard
fednutributter	Child fed nutributter supplement
female	Infant sex
fish_1d	Fish consumption - past day
fish_7d	Fish consumption - past 7 days
fish_ever	Fish consumption - ever
fleshfoods_1d	Meat, fish consumption - past day
fleshfoods_7d	Meat, fish consumption - past 7 days
fleshfoods_ever	Meat, fish consumption - ever
formula_1d	Infant formula consumption - past day
formula_7d	Infant formula consumption - past 7 days
formula_ever	Infant formula consumption - ever
freshmilk_1d	Fresh milk consumption - past day
freshmilk_7d	Fresh milk consumption - past 7 days
freshmilk_ever	Fresh milk consumption - ever
fruitveg_1d	Fruit, vegetable consumption - past day
fruitveg_7d	Fruit, vegetable consumption - past 7 days
fruitveg_ever	Fruit, vegetable consumption - ever
gaw_final	Gestational age (weeks)
gentamicin	Received gentamicin - past 2 weeks
grainsroots_1d	Grains, root vegatable consumption - past day
grainsroots_7d	Grains, root vegatable consumption - past 7 days
grainsroots_ever	Grains, root vegatable consumption - ever
gripe_1d	Gripe water consumption - past day
gripe_7d	Gripe water consumption - past 7 days
gripe_ever	Gripe water consumption - ever
handwash_water	Water available at handwashing station
handwashing_b0	Water available at handwashing station - at baseline visit
helminth_dnk	Helminth treatment - do not know
hh_mdds	Household meets minimum dietary diversity
hhsize	Household size
hwstation_items_b0	Items observed at handwashing station - at baseline visit
improve_latrine	Improved latrine in household
improvedfloor	Improved floor in household
inf_m18_hivstatus	Infant HIV status at 18 months of age
insects_1d	Insect consumption - past day
insects_7d	Insect consumption - past 7 days
insects_ever	Insect consumption - ever
ironfortified_1d	Iron-fortified food consumption - past day
ironfortified_7d	Iron-fortified food consumption - past 7 days
ironfortified_ever	Iron-fortified food consumption - ever
iycf	IYCF arms
juice_1d	Juice consumption - past day
juice_7d	Juice consumption - past 7 days
juice_ever	Juice consumption - ever
legumesnuts_1d	legume, nuts consumption - past day
legumesnuts_7d	legume, nuts consumption - past 7 days
legumesnuts_ever	legume, nuts consumption - ever
livestockinhse	Livestock in household
loosestool	Loose stool - past 7 days
mahewu_1d	Mahewu consumption - past day
mahewu_7d	Mahewu consumption - past 7 days
mahewu_ever	Mahewu consumption - ever
mangopaw_1d	Mango, paw-paw consumption - past day
mangopaw_7d	Mango, paw-paw consumption - past 7 days
mangopaw_ever	Mango, paw-paw consumption - ever
marital_status	Mother marital status
meats_1d	Meat consumption - past day
meats_7d	Meat consumption - past 7 days
meats_ever	Meat consumption - ever
metronidazole	Received metronidazole - past 2 weeks
mom_age	Mother age
mom_cd4	Mother CD4 count
mom_edu	Mother years of education
mom_hb	Mother haemoglobin
mom_height	Mother height
mom_muac	Mother MUAC
nitrofurantoin	Nitrofurantoin - past 2 weeks
nuts_1d	Nuts consumption - past day
nuts_7d	Nuts consumption - past 7 days
nuts_ever	Nuts consumption - ever
oilfats_1d	Oils, fats consumption - past day
oilfats_7d	Oils, fats consumption - past 7 days
oilfats_ever	Oils, fats consumption - ever
opendefecation	Household practices open defacation
oralmed_1d	Oral medication consumption - past day
oralmed_7d	Oral medication consumption - past 7 days
oralmed_ever	Oral medication consumption - ever
oralmulti_1d	Oral muti consumption - past day
oralmulti_7d	Oral muti consumption - past 7 days
oralmulti_ever	Oral muti consumption - ever
organmeats_1d	Organ meat consumption - past day
organmeats_7d	Organ meat consumption - past 7 days
organmeats_ever	Organ meat consumption - ever
ors_1d	Oral rehydration solution consumption - past day
ors_7d	Oral rehydration solution consumption - past 7 days
ors_ever	Oral rehydration solution consumption - ever
otherantibiotic	Received other antibiotic - past 2 weeks
othereggs_1d	Non-chicken egg consumption - past day
othereggs_7d	Non-chicken egg consumption - past 7 days
othereggs_ever	Non-chicken egg consumption - ever
otherfruit_1d	Other fruit consumption - past day
otherfruit_7d	Other fruit consumption - past 7 days
otherfruit_ever	Other fruit consumption - ever
otherfruitveg_1d	Other fruit or vegetable consumption - past day
otherfruitveg_7d	Other fruit or vegetable consumption - past 7 days
otherfruitveg_ever	Other fruit or vegetable consumption - ever
otherliq_1d	Other liquid consumption - past day
otherliq_7d	Other liquid consumption - past 7 days
otherliq_ever	Other liquid consumption - ever
othersoft_1d	Other soft food consumption - past day
othersoft_7d	Other soft food consumption - past 7 days
othersoft_ever	Other soft food consumption - ever
otherveg_1d	Other vegetable consumption - past day
otherveg_7d	Other vegetable consumption - past 7 days
otherveg_ever	Other vegetable consumption - ever
ownschickens	Household owns chickens
parity	Parity
penicillin	Received penicillin - past 2 weeks
perinealskininfection	Perineal skin infection
pm12	Mother currently on cotrimoxazole - follow-up visits
pmtct_artuse	Maternal ART use pregnancy
pmtct_contri	Maternal cotrimoxazole use pregnancy
porridge_1d	Porridge consumption - past day
porridge_7d	Porridge consumption - past 7 days
porridge_ever	Porridge consumption - ever
potatoyam_1d	White potatoes, yams, cassava consumption - past day
potatoyam_7d	White potatoes, yams, cassava consumption - past 7 days
potatoyam_ever	White potatoes, yams, cassava consumption - ever
poultry_1d	Poultry consumption - past day
poultry_7d	Poultry consumption - past 7 days
poultry_ever	Poultry consumption - ever
prop_opendefecation	proportion open defecation at house
pwdrmilk_1d	Powder milk consumption - past day
pwdrmilk_7d	Powder milk consumption - past 7 days
pwdrmilk_ever	Powder milk consumption - ever
redmeat_1d	Red meat consumption - past day
redmeat_7d	Red meat consumption - past 7 days
redmeat_ever	Red meat consumption - ever
religion	Mother religion
rutf_1d	Ready-to-use therapeutic food consumption - past day
rutf_7d	Ready-to-use therapeutic food consumption - past 7 days
rutf_ever	Ready-to-use therapeutic food consumption - ever
sadza_1d	Sadza consumption - past day
sadza_7d	Sadza consumption - past 7 days
sadza_ever	Sadza consumption - ever
sam_dnk	Severe acute malnutrition - don't know
sam_none	Severe acute malnutrition - no signs
sam_nosuckle	Severe acute malnutrition - unable to suckle
sam_noweightgain	Severe acute malnutrition - no weight gain
sam_oedema	Severe acute malnutrition - oedema
sam_referral	Severe acute malnutrition - clinical referral
sam_wasting	Severe acute malnutrition - visible wasting
sample_month	Month stool sample collected
sample_season	Season stool sample collected
studyarmcode	Trial arm
sugar_1d	Sugar consumption - past day
sugar_7d	Sugar consumption - past 7 days
sugar_ever	Sugar consumption - ever
sugarwater_1d	Sugar water consumption - past day
sugarwater_7d	Sugar water consumption - past 7 days
sugarwater_ever	Sugar water consumption - ever
teasugar_1d	Tea with sugar consumption - past day
teasugar_7d	Tea with sugar consumption - past 7 days
teasugar_ever	Tea with sugar consumption - ever
teasugmilk_1d	Tea with sugar and milk consumption - past day
teasugmilk_7d	Tea with sugar and milk consumption - past 7 days
teasugmilk_ever	Tea with sugar and milk consumption - ever
timessolidfeed_1d	Number of times solid foods - past day
timetowater	Time to walk to water source
treatwater	Treated water available
vitafoods_1d	Vitamin A rich food consumption - past day
vitafoods_7d	Vitamin A rich food consumption - past 7 days
vitafoods_ever	Vitamin A rich food consumption - ever
wash	WASH arms
water_1d	Water consumption - past day
water_7d	Water consumption - past 7 days
water_ever	Water consumption - ever
wealth_index_score	Household wealth index
yelloworgeveg_1d	Yellow/orange vegetable consumption - past day
yelloworgeveg_7d	Yellow/orange vegetable consumption - past 7 days
yelloworgeveg_ever	Yellow/orange vegetable consumption - ever
yogurt_1d	Yogurt consumption - past day
yogurt_7d	Yogurt consumption - past 7 days
yogurt_ever	Yogurt consumption - ever
